# A review of the application of digital phenotyping in predicting peripartum depressive symptoms

**DOI:** 10.1101/2025.09.17.25335179

**Authors:** Boglarka Z Kovacs, Sascha Schweitzer, Fotios C Papadopoulos, Annette Bauer, Alkistis Skalkidou, Hsing-Fen Tu

**Affiliations:** Erasmus University Medical Center, Erasmus MC, Rotterdam, Netherlands; ESB Business School, Reutlingen University, Reutlingen, Germany; Faculty of Law and Economics, University of Bayreuth, Bayreuth, Germany; Department of Medical Sciences, Psychiatry, Uppsala University, Uppsala, Sweden; Care Policy and Evaluation Centre, the London School of Economics and Political Science, London, UK; Department of Women’s and Children’s Health, Uppsala University, Uppsala, Sweden; Department of Psychology, Uppsala University, Uppsala, Sweden; Department of Applied Educational Science, Umeå University, Sweden

## Abstract

Peripartum depression (PPD) affects 12 to 25% pregnant women worldwide, yet screening often misses real-time symptom changes. Digital phenotyping (DP) offers a promising support, using data like text entries or sleep tracking to detect PPD. This review (PROSPERO: CRD42023461325) evaluated 14 studies, highlighting the substantial potential of personal history and semi-random ecological-momentary data. Future work should focus on improving models and advancing their translation into clinical settings for broader impact.
