## Supplementary Table 4. ML matrix reported for "A review of the application of digital phenotyping in predicting peripartum depressive symptoms"

### Sheet: Sheet1
Supplementary Table 4-1. Machine learning results reported in 5 included studies
Study	Sample size	Best class /classifier	ACC	AUC	SENS (Recall)	SPEC	PPV (Precision)	NPV	F1 (harmonic mean of Precision and Recall)	BAC
Allen (5-fold C.V.), multiple-choices	247 (pregnant 178, postpartum 131)	LASSO	NA	0.70	NA	NA	NA	NA	NA	NA
Allen (Test), multiple-choices	62	LASSO	NA	0.79	NA	NA	NA	NA	NA	NA
Allen (5-fold C.V.), all features		[second best] combined all features	NA	0.66	NA	NA	NA	NA	NA	NA
Allen (Test), all features		[second best] combined all features	NA	0.79	NA	NA	NA	NA	NA	NA
Hahn (Test), mood log combined survey	267	LR	0.87	0.91	0.85	0.89	0.45	0.98	0.5884	0.87
Hahn (External validation), mood log combined survey	155	LR	0.935	0.98	0.88	0.99	0.88	0.99	0.88	0.93
Hurwitz (Pregnancy, with PPD), calories BMR	max. 19	RF	NA	NA	0.89	0.93	0.9	0.92	0.89	0.9
Hurwitz (Postpartum, with PPD), calories BMR	39	RF	NA	NA	0.69	0.94	0.75	0.93	0.71	0.81
Hurwitz (Pregnancy, without PPD), calories BMR	max. 19	RF	NA	NA	0.85	0.91	0.87	0.91	0.86	0.88
Hurwitz (Postpartum, without PPD), calories BMR	39	RF	NA	NA	0.74	0.96	0.76	0.96	0.75	0.85
Krishnamurti (Train + development), natural language, mood and symptoms within 30 days	635	Baseline risk, NLP features, mood + symptoms, 30-day	NA	0.89	NA	NA	NA	NA	NA	NA
Krishnamurti (Test), natural language, mood and symptoms within 30 days	122	Baseline risk, NLP features, mood + symptoms, 30-day	NA	0.84	NA	NA	NA	NA	NA	NA
Krishnamurti (Train + development), natural language, mood and symptoms within 60 days	635	[second best] Baseline risk, NLP features, mood + symptoms, 60-day	NA	0.88
Krishnamurti (Test), natural language, mood and symptoms within 30 days	122	[second best] Baseline risk, NLP features, mood + symptoms, 60-day	NA	0.81
Zhong (Cross-validation), semi-random EMA	686	XGB, multi-modal model, Feature-level fusion		0.81						0.73
Zhong (Test), semi-random EMA	229	XGB, multi-modal model, Feature-level fusion	0.77	0.80	0.68	0.79	0.46	0.91	0.79	0.74
Zhong (Cross-validation), psychological health	686	[second best] XGB, uni-modal model		0.81						0.74
Zhong (Test), psychological health	229	[second best] XGB, uni-modal model	0.77	0.81	0.68	0.79	0.46	0.90	0.78	0.73
Note: rows marked light gray are results from second best model.
Supplementary Table 4-2. Results reported from none machine learning studies
Study	Modality included in the best model	Values
De Choudhury (Social media activities, linguistic styles, and social captial)	Best, 2nd Person pronoun	R square = 0.355, n = 165
Fransson (GPS and mobility)	No significant finding	r = -0.41, p = 0.27, n = 1577, r(1577) = -0.41
Hummel (SMS patterns)	Best significant model	Antenatal depression:	Ever vs. never sending an SMS message, n = 572, adjusted relative risk 0.97, p< 0.0001
		Persistent perinatal depression	Likelihood of ever vs. never sending an SMS message, n = 572, adjusted relative risk = 0.96, p = 0.08
Micheletti (Semi-random EMA; Sleep)	[best] self-report, log, social support	n = 56, B = -0.19, t= -5.83, df = 293; r(293) = -0.19
	[second best]Total sleep time	n = 56, B = -0.11, t= -3.64, df = 247
Pitsillos (sleep)	[best] Total sleep, 17 weeks antenatal	Multiple log. R. AOR = 3.65, p 0.04, n = 163
Slyepchenko (Sleep, light exposure, activity level)	[best] mean activity during rest state at night	B = 23.27, p=0.00037, n = 419, r(419) = 23.27
	[second best] circadian quotien,	B = 6.41, p = 0.027, n = 419
Zhang (Social media image content)	[best] selfie posting	n = 419, B = 0.82, p = 0.003, odds ratio, 2.27, (CI 1.33-3.87)
